# Vertebral Augmentation for Symptomatic Vertebral Hemangiomas: A Systematic Review and Meta-analysis of Pain Relief, Cement Leakage, and Recurrence

**DOI:** 10.64898/2026.08.18.26360715

**Authors:** Farzan Fahim, Melika Javani, Farzin Mohammad Moradi, Amirmahdi Mojtahedzadeh, Afarinesh Hasheminejad, Ali Khorram, Mahtab Karimi, Mahsa Faramin Lashkarian, Alireza Hosseini Nejad, Fatemeh Eskandari, Zahra Mohammadi, Amirhossein Rastegar, Sarina Simabi, Reza Yazdanpanah, Alireza Zali

## Abstract

**Background:** Vertebroplasty and balloon kyphoplasty are used for symptomatic vertebral hemangiomas, although comparative evidence is limited. We summarized pain relief, cement leakage, and recurrence after vertebral augmentation and assessed whether direct comparison of the two techniques was feasible.

**Methods:** Five databases were searched from inception to January 2, 2026, with an update on July 5, 2026. Because only one small cohort directly compared vertebroplasty with kyphoplasty, outcomes were pooled as single-arm proportions or, for early pain change, as a mean difference using random-effects models. Prespecified subgroup, sensitivity, small-study effect, and influence analyses were performed.

**Results:** Forty-four studies were included: 33 case series, 10 cohort studies, and one randomized trial. Kyphoplasty-specific evidence comprised one dedicated series and one comparative cohort. Any cement leakage occurred in 10.5% of patients (14 studies; 95% CI 5.7-18.4%), while trim-and-fill gave an exploratory adjusted estimate of 20.4%. Early pain reduction averaged 5.13 points on a 0-10 scale (8 studies; 95% CI 4.48-5.77; I2=89.4%). Complete or near-complete pain relief occurred in 79.4% of patients (10 studies), and recurrence, progression, or retreatment occurred in 3.9% (13 studies). Symptomatic cement leakage was uncommon at 0.4%.

**Conclusion:** The available literature, which is mainly retrospective and vertebroplasty-based, supports substantial pain relief with infrequent symptomatic complications. Kyphoplasty data remain insufficient for a reliable technique comparison. Prospective studies with standardized clinical and imaging outcomes are needed.
