## Supplementary File 3 for "Vertebral Augmentation for Symptomatic Vertebral Hemangiomas: A Systematic Review and Meta-analysis of Pain Relief, Cement Leakage, and Recurrence"

### Sheet: Included_FullText
Title	Year	DOI	Author	Origin	Population	Intervention	Comparison	Outcome	Study Design
Vertebral augmentation: 7 years experience	2011	10.1007/978-3-211-99370-5_23	Anselmetti, G. C.	Italy / Multi-center	52 patients with symptomatic vertebral hemangiomas (VH)	Percutaneous Vertebroplasty (PV)	None (Single-arm study / Case series).	Pain relief/"cure" (up to 90% reported success); No major neurological, hemorrhagic, or embolic complications.	Case series
Thoracic aggressive vertebral hemangiomas: multidisciplinary management in a hybrid room	2020	10.1007/s00586-020-06404-9	Corniola, M. V.	Switzerland (Geneva University Hospitals)	5 patients with thoracic aggressive symptomatic vertebral hemangiomas	Vertebroplasty for all + STS sclerotherapy for all (percutaneous & intraoperative) + surgical decompression for all ± fusion for two +embolization for two	None (Single-arm study / Case series).	Minimal blood loss (<50 ml in 4/5 patients); symptom improvement in all; no recurrence at 12 months; 1 seroma (conservative management)	Retrospective Case Series
RADIOFREQUENCY ABLATION PLUS VERTEBROPLASTY IN THE TREATMENT OF SYMPTOMATIC VERTEBRAL HEMANGIOMAS WITHOUT NEUROLOGICAL DEFICIT	2020	10.4274/jtss.galenos.2020.120	Erşen, Ö	Turkey (Ankara - Gülhane Training and Research Hospital)	14 patients with symptomatic vertebral hemangiomas without neurological deficit (16 levels)	Radiofrequency Ablation for all+ Vertebroplasty for all	None (Single-arm case series)	Significant VAS reduction immediately post-op (5.29 → 2.14) and at 6 months (0.3); cement leakage in 2 levels (to disc, not canal); no RF-related complications.	Retrospective Case Series
Computed tomography (CT) and flouroscopy-guided vertebroplasty: Results and complications in 187 patients	1999	10.1055/s-0028-1082199	Gangi, A.	France (University of Strasbourg - Hôpitaux Universitaires de Strasbourg)	patients (not every patient but 11 of them) with symptomatic vertebral hemangiomas	Vertebroplasty (CT + fluoroscopy guided) for all and laminectomy for 3 of 11	None (Single-arm case series)	73% satisfactory results (reduced analgesic use); 3 patients with epidural extension required combined surgery; Complications (overall series): epidural leak in 14/187, asymptomatic pulmonary embolism in 2/187.	Retrospective Case Series
Percutaneous vertebroplasty guided by a combination of CT and fluoroscopy	1993-1994	10.3174/ajnr.A1755	Gangi, A.	France (University of Strasbourg - Hôpitaux Universitaires de Strasbourg)	5 patients with vertebral hemangiomas (3 thoracic, 2 with cord compression)	Vertebroplasty (CT + fluoroscopy guided) for all and laminectomy for two	None (Single-arm case series)	All patients had rapid pain relief (24-48h); No complications; 2 patients with severe symptoms had vertebroplasty + surgical laminectomy (low bleeding during surgery). Follow-up: 11-17 months.	Prospective Case Series
Treatment of Aggressive Vertebral Hemangiomas with Poly Vinyl Alcohol (PVA) Microparticles Embolization, PMMA, and Short Segment Stabilization: Preliminary Results with at Least 5 Years of Follow-up	2019	10.1016/j.wneu.2019.04.138	Girardo, M.	Italy (Turin) — Università di Torino / AperTO Archivio Istituzionale	10 patients with aggressive vertebral hemangiomas (thoracic spine, with cord compression)	PVA embolization (day before) for all + Vertebroplasty for all + Posterior decompression for all + Short segment stabilization (pedicle screws) for all	None (Single-arm case series)	Significant VAS reduction (6.5 → 1.8); Neurological improvement in all patients (ASIA, Nurick); Mean blood loss 261 mL; Recurrence in 2 patients (1 at 4 years, 1 at 3 months); No screw loosening or adjacent fractures at mean 7.2 years follow-up.	Retrospective Case Series
Vertebroplasty as treatment of aggressive and symptomatic vertebral hemangiomas: up to 4 years of follow-up	2009	10.1007/s00234-009-0520-0	Guarnieri, G.	Italy	24 patients with symptomatic vertebral hemangiomas (18 non-aggressive, 4 aggressive MRI features, 2 epidural compression)	Vertebroplasty (mostly unipedicular, 6 bipedicular; 2 cervical with anterior-lateral approach)	None (Single-arm case series)	Complete pain relief in 24-72h in all patients; VAS <50%, ODS <40%; Cement leak in 4 patients (asymptomatic); No pulmonary embolism; No adjacent fractures at 4-year follow-up (12 patients).	Retrospective Case Series
Balloon kyphoplasty as a single or as an adjunct procedure for the management of symptomatic vertebral haemangiomas	2007	10.1302/0301-620x.89b4.18121	Hadjipavlou, A.	Greece (Heraklion, Crete) — University of Crete, Division of Spine Surgery	6 patients with symptomatic vertebral hemangiomas (including aggressive vascular lesions, cord compression, and acute bleeding)	Balloon Kyphoplasty (alone or combined with ethanol injection, laminectomy, instrumentation)	None (Single-arm prospective case series)	4 patients asymptomatic, 2 significantly improved; VAS 0 in 4 patients; Neurological recovery in all cases; 1 recurrence (unilateral procedure) managed with contralateral kyphoplasty; Bleeding controlled with balloon inflation and cement; No complications.	Prospective Case Series
Vertebroplasty in the treatment of symptomatic vertebral haemangiomas without neurological deficit	2013	10.1007/s00330-013-2843-9	Liu, X. W.	China (Jinan, Shandong) — Jinan Military General Hospital	31 patients with symptomatic vertebral hemangiomas without neurological deficit (33 levels: 18 thoracic, 15 lumbar)	Vertebroplasty alone (unipedicular 16, bipedicular 17 levels)	None (Single-arm prospective case series)	Significant VAS reduction (7.65 → 0.97) and RDQ reduction (15.06 → 1.81) at mean 15.8 months follow-up (p < 0.001); Cement leakage in 4 patients (asymptomatic); No clinical complications.	Retrospective Case Series
Percutaneous vertebroplasty in symptomatic hemangioma versus osteoporotic compression fracture	2013	10.4103/0019-5413.111498	Omidi-Kashani, F.	Iran (Mashhad) — Mashhad University of Medical Sciences	24 patients with symptomatic vertebral hemangiomas (26 levels) and 28 with osteoporotic compression	Percutaneous Vertebroplasty (85% bipedicular approach)	Osteoporotic compression (irrelevant to our study)	VAS improved from 4.5 to 4.17; ODI improved from 31.3% to 30.7%; Cement leakage in 54% (asymptomatic); No major complications at mean 21.3 months follow-up.	Prospective Cohort
Analysis of percutaneous vertebroplasty-a prospective study	2019	10.1186/s43055-019-0018-7	Singh, V.	India (Lucknow) — Sanjay Gandhi PostGraduate Institute of Medical Sciences (SGPGIMS)	50 patients with vertebral collapse (including 11 patients with vertebral hemangiomas - data separately reported)	Percutaneous Vertebroplasty (88% unipedicular, 12% bipedicular)	None (Single-arm case series)	VAS improved from 8.0 to 4.1 at 3 months (p=0.002); Activity score improved from 1.6 to 0.4 (p=0.002); Cement leakage in 26% overall (asymptomatic); No major complications specific to VH subgroup reported.	Prospective Cohort
Clinical evaluation of preoperative embolization, vertebroplasty, and decompression in the treatment of aggressive vertebral hemangiomas	2021	10.1177/2309499021993997	Xu, D.	China (Qingdao, Shandong) — The Affiliated Hospital of Qingdao University, Department of Spine Surgery	51 patients with aggressive vertebral hemangiomas (30 thoracic, 21 lumbar)	Group B (n=19): Vertebroplasty + Decompression + Fusion Group C (n=16): Preoperative Embolization + Vertebroplasty + Decompression + Fusion Group A (n=16): Embolization + Decompression + Fusion (No VP)	Between-group comparison of three surgical strategies	Lowest blood loss in Group C (713 mL) vs Group B (957 mL) and Group A (968 mL) (p=0.045) Lowest operative time in Group A (198 min) vs Group B (296 min) and Group C (329 min) (p=0.001) Significant VAS and JOA improvement in all groups (no between-group difference) Recurrence: 1 patient in Group C at 3 years	Retrospective Cohort
Intraoperative injection of absorbable gelatin sponge (AGS) mixed with cement followed by spinal decompression to treat elderly with vertebral hemangiomas	2020	10.1186/s12891-020-3143-6	Xu, W.	China (Fuzhou, Fujian) — First Affiliated Hospital of Fujian Medical University & Fuzhou Second Hospital affiliated to Xiamen University	13 elderly patients (>60 years) with aggressive vertebral hemangiomas (S3) (12 thoracic, 1 lumbar)	Group A (n=7): Preoperative embolization + Vertebroplasty + Decompression + Fusion Group B (n=6): Preoperative embolization + Vertebroplasty + Absorbable Gelatin Sponge (AGS) + Decompression + Fusion	Between-group comparison of VP with vs. without AGS	Significantly lower blood loss in Group B (417 mL vs 707 mL, p=0.003) Significantly shorter operative time in Group B (162 min vs 222 min, p=0.022) Significant VAS improvement in both groups (pre 6-8 → post 0-2) Neurological recovery to Frankel E in all patients No recurrence in either group at mean 62 months follow-up	Retrospective Cohort
Current treatment strategies and outcomes in the management of symptomatic vertebral hemangiomas	2006	10.1227/01.Neu.0000194846.55984.C8	Acosta, F. L., Jr.	USA (San Francisco, California) — University of California, San Francisco (UCSF), Department of Neurological Surgery	16 patients with symptomatic vertebral hemangiomas (12 thoracic, 4 lumbar; 8 with pain only, 7 with radiculomyelopathy, 1 with both)	Vertebroplasty (n=4): for pain without neurological deficit Transarterial Embolization alone (n=4): for pain Laminectomy (n=7): for neurological deficit Vertebrectomy (n=3): for cord compression with extraosseous extension	Between different treatment modalities (non-randomized)	(VP subgroup): 2/4 patients (50%) had long-term pain relief; 2/4 had mild residual pain at follow-up (6-77 months). No complications reported in VP group.	Retrospective Case Series
Comprehensive management of symptomatic and aggressive vertebral hemangiomas	2008	10.1016/j.nec.2007.09.010	Acosta, F. L., Jr.	USA (San Francisco, California) — University of California, San Francisco (UCSF), Department of Neurological Surgery	22 patients with symptomatic vertebral hemangiomas (including 4 treated with vertebroplasty)	Vertebroplasty (n=4): for pain without neurological deficit Transarterial Embolization alone (n=4): for pain Laminectomy (n=6): for neurological deficit without extraosseous extension Vertebrectomy/Intralesional Spondylectomy (n=9): for cord compression with extraosseous extension	Between different treatment modalities (non-randomized)	(VP subgroup): 3/4 patients improved; 2/4 had complete long-term pain relief; 2/4 had mild residual pain. Follow-up: 6-77 months. No complications in VP group.	Retrospective Case Series
Management of symptomatic vertebral hemangioma: follow-up of 6 patients	2011	10.1097/BSD.0b013e3181e489df	Blecher, R.	Israel (Zerifin) — Assaf Harofeh Medical Center, Spine Unit	6 patients with symptomatic vertebral hemangiomas (4 with epidural extension, 2 without)	Group A (n=4): Preoperative embolization + Laminectomy + Vertebroplasty Group B (n=2): Vertebroplasty alone	Between-group comparison based on epidural involvement (non-randomized)	All improved; 1 patient with complete resolution; 1 patient with mild myelopathy; 1 patient with mild sensory loss; 1 pregnant patient had PE/DVT (managed with IVC filter) but complete resolution.	Retrospective Case Series
Management of cement vertebroplasty in the treatment of vertebral hemangioma	2011	10.1177/145749691110000210	Boschi, V.	Croatia (Split) — University Hospital Split, Department of Surgery	24 patients with painful vertebral hemangiomas (16 thoracic, 8 lumbar; no neurologic deficit)	Percutaneous Vertebroplasty only (unipedicular approach, local anesthesia)	None (Single-arm retrospective case series)	VAS improved from 8.40 to 0.85 at 1 month (p<0.001); Cement leakage in 3 patients (asymptomatic); No recurrence at mean 5.8 years follow-up (range 3.6-9.4 years); Complete resolution of pain in all patients; 2 patients had degenerative pain at different levels.	Retrospective Case Series
[Long term clinical follow up of vertebral hemangiomas treated by percutaneous vertebroplasty]	2005	10.1016/s0221-0363(05)81321-6	Brunot, S.	France (Bordeaux) — Groupe Hospitalier Pellegrin, Service de Neuroradiologie	19 patients with vertebral hemangiomas (16 symptomatic, 3 asymptomatic aggressive; 22 levels: 1 cervical, 9 thoracic, 12 lumbar)	Percutaneous Vertebroplasty (mostly bilateral approach; 1 patient combined with surgery for cord compression)	None (Single-arm retrospective case series)	At mean 38.6 months follow-up: 56.2% asymptomatic (Stage 0), 31.2% occasional non-disabling pain (Stage 1), 6.2% no improvement, 6.2% residual neurologic deficit (pre-existing); 3 aggressive VH remained asymptomatic; Cement leakage in 5 patients (4 asymptomatic, 1 transient radiculopathy); No late complications or new fractures.	Retrospective Case Series
Cement vertebroplasty combined with ethanol injection in the treatment of vertebral hemangioma	2007	10.1097/00029330-200707010-00004	Chen, L.	China	12 patients with symptomatic or aggressive vertebral hemangiomas (7 Deramond group 2, 5 group 3; 3 with pedicle involvement)	Unilateral Vertebroplasty (PMMA) for all + Contralateral Ethanol Injection for all (bipedicular approach)	None (Single-arm prospective case series)	VAS improved from 6.5 to 1.7 at 1 month (p<0.05); 11/12 (91.7%) significant improvement; Cement leakage in 2 patients (asymptomatic); 2 intraoperative hypotension/desaturation (resolved); 1 adjacent-level fracture at 1 year; SF-36 improved in 7/8 domains at mean 29 months follow-up.	Prospective Case Series
Percutaneous vertebroplasty: technique and results in 192 procedures	2004	10.1179/016164104773026516	Cohen, J. E.	Argentina / Israel (Multi-center) — Clinica Médica Belgrano, Buenos Aires, Argentina & Hadassah University Hospital, Jerusalem, Israel	148 patients with vertebral fractures (including 31 patients with vertebral hemangiomas, 43 levels)	Percutaneous Vertebroplasty (PMMA)	None (Single-arm case series)	(hemangioma subgroup): 76% reduction in analgesic requirements at 1 week; No specific VAS data; Complications not separated by subgroup (5 radiculopathy in total population). No mortality or major morbidity at 30 days.	Retrospective Case Series
[Vertebroplasty: 10 years clinical and radiological follow-up]	2010	10.1016/j.neurad.2009.10.004	Franc, J.	France (Paris, Amiens) — Hôpital Lariboisière, Paris & CHU Amiens	18 patients with vertebral fractures (including 8 patients with vertebral hemangiomas)	Percutaneous Vertebroplasty (PMMA) - first patients treated by Deramond & Galibert	None (Single-arm case series)	At mean 14 years follow-up: Hemangioma subgroup: No new fractures, no recurrence, no progression. All patients reported pain improvement (pre-op VAS 7/10 → residual pain in 22% at rest/activity). Cement unchanged, no adverse effects on bone or discs. Asymmetric cement distribution in 62.5% of hemangiomas → no clinical consequence. New fractures in 38.8% of osteoporotic patients (none in hemangiom…	Retrospective Case Series
Thoracic aggressive vertebral hemangioma with neurologic deficit: A retrospective cohort study	2018	10.1097/md.0000000000012775	Hu, W.	China (Tianjin) — Tianjin Union Medical Center, Department of Spine Surgery	5 patients with thoracic aggressive vertebral hemangiomas with neurologic deficit (2 Frankel B, 2 Frankel C, 1 Frankel D)	Percutaneous Curved Vertebroplasty (PCVP) + Pedicle Screw Fixation + Decompressive Laminectomy	None (Single-arm retrospective case series)	VAS improved from 6.8 to 2.6 (p<0.05); JOA improved from 6.2 to 13.4 (p<0.05); All patients improved to Frankel D; Mean blood loss 340 mL; Cement leakage in 1 patient (asymptomatic); No major complications at mean 17.6 months follow-up.	Retrospective Case Series
Severe pathological fractures caused by vertebral hemangiomas with posterior decompression, bone cement augmentation and internal fixation	2016	10.1016/j.otsr.2016.01.024	Li, C.	China (Xuzhou, Jiangsu) — The Affiliated Hospital of Xuzhou Medical College, Department of Orthopedics	28 patients with severe pathological fractures (>2/3 height loss) due to thoracic or lumbar vertebral hemangiomas	Experimental Group (n=14): Posterior decompression + Vertebroplasty (PMMA) + Pedicle screw fixation Control Group (n=14): Posterior decompression + Pedicle screw fixation (No vertebroplasty)	Randomized controlled trial comparing VP+ surgery vs. surgery alone	VP group had significantly better: Postoperative VAS, ODI, SF-36 (1 week), anterior/middle vertebral height, kyphosis correction (p<0.05). At 24 months: VP group maintained better height and kyphosis correction (p<0.01); VAS/ODI/SF-36 numerically better but not significant. Cement leakage in 2 patients (14%) - asymptomatic. No major complications. Neurological improvement in all patients	Randomized Controlled Trial - RCT
Treatment of Typical Enneking Stage 3 Thoracic Aggressive Vertebral Hemangiomas with Pain and Neurologic Deficits: Results After at Least 36 Months of Follow-Up	2019	10.1016/j.wneu.2019.10.158	Huang, Y.	China (Fuzhou, Fujian) — First Affiliated Hospital of Fujian Medical University & Fuzhou Second Hospital affiliated to Xiamen University	17 patients with Enneking stage 3 thoracic aggressive vertebral hemangiomas with pain and neurologic deficits	(all of them for every patient)Preoperative embolization + Intraoperative Absorbable Gelatin Sponge (AGS) injection + Vertebroplasty + Posterior decompression + Internal fixation	None (Single-arm retrospective case series)	Mean follow-up: 64 months (38-110 months) VAS improved to 2.82 ± 0.81 (p<0.05) All patients improved to Frankel grade D (from B, C, D) Mean blood loss: 1226 mL (900-1450) Mean operative time: 182 minutes 0% cement leakage, 0% recurrence, 0% complications	Retrospective case series
Symptomatic Cervical Vertebral Hemangioma Treated by Percutaneous Vertebroplasty	2013	10.36076/ppj.2013/16/E419	Wang, J.	China (Chongqing) — Xinqiao Hospital, Department of Orthopaedics	8 patients with symptomatic cervical vertebral hemangiomas (C3-C6)	Percutaneous Vertebroplasty (anterolateral approach)	None (Single-arm prospective case series)	Outcome: Mean follow-up: 27.4 months (12-37) VAS improved from 6.9 ± 0.6 to 1.3 ± 0.5 at day 2, and 1.2 ± 0.5 at final follow-up (p<0.01) Cement leakage in 2 patients (25%) - paravertebral, asymptomatic Mean operative time: 35 minutes Mean cement volume: 1-2 mL No major complications	Prospective Case Series
Compressive vertebral hemangiomas with neurological deficits: diagnosis, surgical strategies and long term outcome	2021	10.1080/02688697.2021.1967878	Kesavapisharady, K.	India (Thiruvananthapuram, Kerala) — Sree Chitra Tirunal Institute for Medical Science and Technology, Department of Neurosurgery	26 patients(vertebroplasty for 7 of them) with compressive vertebral hemangiomas with neurological deficits (24 thoracic, 2 lumbar; Frankel B/C/D)	Intervention: Laminectomy + tumor excision (16) Laminectomy + posterolateral fusion (7) Additional anterior interbody cage (3) Intraoperative vertebroplasty (7 patients) Preoperative embolization (23) Postoperative radiotherapy (3)	None (Single-arm retrospective case series)	Mean follow-up: 72.4 months (6 years) 92% patients improved to Frankel E at last follow-up Symptomatic recurrence: 2 patients (7.7%) - required re-surgery Mean blood loss: 350 mL (laminectomy), 575 mL (fusion) Vertebroplasty reduced blood loss and recurrence No major complications at long-term follow-up	Retrospective Case Series
Агрессивные гемангиомы позвонков: оптимизация лечебной тактики (Aggressive vertebral hemangiomas: optimization of management tactics)	2012	unknown	Kravtsov, M.N.	Military Medical Academy & Russian Scientific Center of Radiological and Surgical Technologies, Saint-Petersburg	205 patients with aggressive vertebral hemangiomas (286 levels; 36.4% with posterior element involvement	Group 1 (n=138, 167 levels): Percutaneous Vertebroplasty (PVP) Group 2 (n=67, 119 levels): Radiation Therapy (RT)	Non-randomized comparison between PVP and RT	Mean hospital stay: 4.3 days Total filling achieved in 89.2% of levels Pain reduction in 69.6% at 1 week, 55.1% at 1 month (p<0.0001) Significant improvement in mobility and analgesic use at 1 week (p<0.0001) Good quality of life at 6 months: 51.5% in PVP vs 20.9% in RT (p=0.013) Clinical complications: 1 case (0.7%) Follow-up: 0.5 to 9 years	Retrospective Case Series- non randomized comarison
"Value of intraosseous venography in percutaneous vertebroplasty for treatment of symptomatic vertebral hemangiomas" (骨静脉造影在椎体成形术治疗症状性椎体血管瘤中的价值探讨)	2010	10.3760/cma.j.issn.1005-1201.2010.08.010	He, S.C. (何仕诚)	China (Nanjing) — Zhongda Hospital, Southeast University, Department of Radiology	45 patients with symptomatic vertebral hemangiomas (53 levels: 32 thoracic, 21 lumbar; 3 aggressive, 50 non-aggressive)	Percutaneous Vertebroplasty (PVP) Group A (n=23, 27 levels): with prior intraosseous venography Group B (n=22, 26 levels): without venography (direct PMMA injection)	Between-group comparison of venography vs. no venography	Overall success rate: 97.8% (CR 84.5%, PR 13.3%) at 6 months to 5 years follow-up Cement leakage: 15.1% (8 levels) - all asymptomatic No significant difference between groups in leakage rate (p=0.14) or clinical success (p=0.323) Significant difference in X-ray time (13.28 vs 8.78 min/level, p=0.000) and cost (7.24 vs 5.84 thousand yuan/level, p=0.000) Conclusion: Venography not necessary; increa…	Retrospective Cohort Study
Percutaneous Cement Vertebroplasty in the Treatment of Symptomatic Vertebral Hemangiomas	2012	10.36076/ppj.2012/15/43	Hao, J.	China (Chongqing) — The First Affiliated Hospital, Chongqing Medical University, Department of Orthopaedic Surgery	26 patients with symptomatic vertebral hemangiomas (28 levels: 17 thoracic, 11 lumbar)	Percutaneous Vertebroplasty (10 unipedicular, 16 bipedicular)	None (Single-arm case series)	Mean follow-up: 8.6 months (3-24 months) VAS improved from 7.4 ± 1.6 to 1.7 ± 0.6 post-op, and 0.7 ± 0.4 at final follow-up (p<0.05) SF-36 significantly improved in 7/8 domains (all except Physical Functioning) Cement leakage in 3 patients (11.5%): 2 asymptomatic paravertebral, 1 symptomatic foraminal leak (numbness, treated with surgical removal) No pulmonary embolism or other major complication…	Case Series
Radiofrequency ablation may improve the beneficial results of vertebroplasty for vertebral hemangiomas: analysis of 46 patients	2020	10.1080/01616412.2021.1956291	Oguzoglu, A. S.	Turkey (Isparta) — Suleyman Demirel University, Faculty of Medicine, Department of Neurosurgery	46 patients with vertebral hemangiomas (20 males, 26 females)	Group 1 (n=25): Vertebroplasty (VP) alone Group 2 (n=21): Radiofrequency Ablation (RFA) + Vertebroplasty (same session)	VP alone vs. RFA+VP (two-group retrospective comparison)	VAS at 6 months: 3.7 in Group 1 vs. 1.8 in Group 2 ODI at 6 months: 38 in Group 1 vs. 22.48 in Group 2 Significant decrease in VAS and ODI in both groups post-treatment; better long-term results in combined group (not statistically significant)	Retrospective Case Series- non randomized comarison
Direct epidural ethanol injection in aggressive vertebral hemangiomas to decompress the central canal: a multistep percutaneous treatment strategy	2026	10.1136/jnis-2024-023012	Piechowiak, E. I.	Switzerland / Italy (Multicenter) — Inselspital University Hospital Bern, Switzerland; Neurocenter of Southern Switzerland EOC, Lugano; Antonio Cardarelli Hospital, Naples, Italy	23 patients with aggressive vertebral hemangiomas (AVHs) with epidural involvement and spinal cord compression	A staged combination therapy: Step 1: Direct epidural ethanol injection (for decompression of the central canal) Step 2: Vertebroplasty (cement augmentation for vertebral stability)	None (Single-arm retrospective case series)	Complete symptom resolution in 11/12 patients (92%) 75% reduction in epidural hemangioma size in 8 patients (67%) Laminectomy required in 3 patients (25%) Corpectomy avoided in all cases Complications: 2 patients (17%) had neurological worsening (1 complete recovery, 1 mild residual impairment due to spinal cord ischemia) No other major complications	Retrospective Case Series- non randomized comarison
1150 Kyphoplasties Over 7 Years: Indications, Techniques, and Intraoperative Complications	2008	ORTHOPEDICS 2009; 32:90 EID: 2-s2.0-68149098997	Nicholas McArthur	555 patients with a total of 1150 vertebral fracture	Kyphoplasty			analysis of cement leakage, neurological symptoms, pulmonary embolism, and infections	retrospective observational clinical case series
AGGRESSIVE Kyphoplasty: 2 years of experience in a neurosurgery departmentHEMANGIOMAS OF THE SPINE: DIFFERENTIAL DIAGNOSIS AND TREATMENT STRATEGIES	2005	Not available	Atalay B.	Turkey (Baskent University, Ankara)	57 patients with vertebral compression fractures (including 3 patients with aggressive hemangiomas confirmed by biopsy)	Percutaneous balloon kyphoplasty with PMMA cement	None (Single-arm case series)	Significant pain relief (VAS: 91.08 → 11.22, P<0.0001); 43.6% improvement in vertebral height (P=0.001); 6.3° improvement in kyphotic angle (P=0.023); cement leakage in 2 patients (asymptomatic); no serious complications	retrospective case series and literature review
Midterm Outcome after Vertebroplasty: Predictive Value of Technical and Patient-related Factors	2003	10.1148/radiol.2273011930	Hodler J	USA (Mallinckrodt Institute of Radiology, Washington University Medical Center, St Louis)	152 consecutive patients (121 osteoporotic fractures, 30 malignant disease, 1 hemangioma) with a total of 363 treated vertebral levels	Percutaneous vertebroplasty (PMMA injection) under fluoroscopic guidance	None (Single-arm prospective case series)	Immediate post-procedure: pain absent in 58.5%, better in 27.6%, same in 13.8%. At midterm follow-up (mean 8.8 months): 38.8% pain-free, 49.6% improved, 11.6% no improvement. PMMA leakage in 71% of treated levels (majority asymptomatic). Complications: 10 cases of PMMA emboli (all asymptomatic), 4 rib fractures, 2 pneumothoraces. Midterm outcome strongly correlated with immediate post-procedural …	Retrospective Case Series
Complications of percutaneous vertebroplasty An analysis of 1100 procedures performed in 616 patients	2016	10.1097/md.0000000000003850	Agnieszka Saracen		616 patients ( 100 hemangioma )	Percutaneous vertebroplasty (PVP) using polymethylmethacrylate (PMMA) cement in patients with painful vertebral fractures of various causes (osteoporotic, traumatic, neoplastic/hemangiomas)	Within-patient comparison: outcomes and complications before vs after PVP	• Pain reduction after PVP • Complication analysis: cement leakage in many cases but most clinically asymptomatic; rare serious events such as pulmonary embolism or spinal canal leakage requiring intervention	Retrospective observational cohort study
[Minimally invasive treatment of tumours and metastases in the spine by plasma field therapy (cavity coblation) and vertebro-/kyphoplasty with and without additional dorsal percutaneous instrumentation]	2014	10.1055/s-0034-1382936	D. Dabravolski		218 patients	Minimally invasive treatment combining plasma field therapy (cavity coblation) + vertebroplasty/kyphoplasty with or without percutaneous dorsal instrumentation for spinal tumors and metastases	• Within-patient before vs after treatment comparisons • With vs without additional dorsal instrumentation subgroups assessed	• Pain reduction and improved quality of life • Tumor debulking and reduced fracture/recurrence risk • Low rate of clinically relevant complications	Retrospective clinical trial / observational study
Vertebroplasty (PVP) is effective in the treatment of painful vertebral hemangiomas	2018	https://www.scopus.com/inward/record.uri?eid=2-s2.0-85056743199&partnerID=40&md5=bf19d87ca7b5d2de33dd86b5fed65ed8	Agnieszka Saracen		110 patients ( 65 females and 45 males )	Percutaneous vertebroplasty (PVP) using PMMA bone cement for painful vertebral hemangiomas	Pre- vs post-treatment pain outcomes within the same patients; no external control group.	Significant pain reduction (measured by Visual Analog Scale) • 90 % of patients pain-free at 3-year follow-up • Minimal complications (some asymptomatic cement leakage).	Retrospective observational study
Single Level Percutaneous Vertebroplasty for Vertebral Hemangiomata — A Review of Outcomes	2020	https://www.scopus.com/inward/record.uri?eid=2-s2.0-85095991070&partnerID=40&md5=1ff259319310cd66223e4acd37bd4454	Nambiar, M		50	Single-level percutaneous vertebroplasty (PVP) for patients with vertebral hemangiomas using bone cement (PMMA).	pre-treatment vs post-treatment within the same patients.	• Pain relief measured by Visual Analog Scale (VAS) • Functional improvement • Low complication rates.	Case series / Retrospective observational study
Diagnosis and treatment of vertebral hemangiomas with neurologic deficit: A report of 29 cases and literature review	2013	10.1016/j.spinee.2013.07.450	Liang Jiang		29	Various treatments for vertebral hemangiomas with neurologic deficit, including surgical decompression, vertebroplasty, embolization, and stabilization based on clinical need	comparisons are made between different treatment modalities and outcomes within the case series and with previously published data (literature review)	Neurological improvement, pain relief, and functional outcomes after treatment; assessment of treatment effectiveness and safety.	Retrospective case series with literature review
Percutaneous vertebroplasty for the treatment of symptomatic vertebral hemangioma with long-term follow-up	2021	DOI: 10.1016/j.inat.2020.100968	Gupta, A.K		34 patients ( 38 vertebroplasties )	Percutaneous vertebroplasty (PVP) with PMMA bone cement for symptomatic vertebral hemangiomas	Pre- vs post-procedure clinical outcomes in the same patients	Significant pain relief at immediate, 3-month, 1-year, and 5-year follow-ups	Retrospective observational cohort study
Doughnut vertebroplasty for circumferential aggressive vertebral hemangiomas	2022	DOI: 10.1136/neurintsurg-2020-016785	Roscop, C		22 patients with VHs	Percutaneous “doughnut” vertebroplasty — a technique in which cement is injected to completely surround the vertebral body (circumferential cementation) in patients with aggressive vertebral hemangiomas	Pre- vs post-procedure clinical outcomes in the same patients	• Pain relief: >90% of patients experienced complete or partial pain resolution at 3-month follow-up. • Clinical improvements: reduction in venous swelling on MRI for most patients, and maintained improvements at final follow-up	Retrospective observational case series
Radiotherapy and percutaneous vertebroplasty in the treatment of patients with hemangiomas and metastatic lesions of the vertebral column	2012	https://www.scopus.com/inward/record.uri?eid=2-s2.0-85143172544&partnerID=40&md5=1839e8040399c027f315848014cf4a3c	Mufazalov, F.F		?	Percutaneous vertebroplasty (PVP) and radiotherapy applied to patients with vertebral hemangiomas and spinal metastatic lesions as part of their treatment strategy	Comparison between treatments: outcomes of vertebroplasty versus radiotherapy were evaluated	• Pain relief, clinical improvement, and comparison of treatment effectiveness • PVP showed higher effectiveness in rapid pain relief compared with radiotherapy • Radiotherapy had more limited pain relief in some patients	Retrospective observational study / comparative case analysis
Imaging follow-up evaluation of percutaneous vertebroplasty for symptomatic vertebral hemangioma	2012	https://www.scopus.com/inward/record.uri?eid=2-s2.0-84871237725&partnerID=40&md5=2901448fcc28f694a16a8ebedf401a49	Zhu, Y.F		24 patients (29 vertebrae) with symptomatic vertebral hemangiomas	Percutaneous vertebroplasty (PVP) using bone cement for symptomatic vertebral hemangiomas.	Pre-operative vs post-operative imaging findings (X-ray, CT, MRI) • Follow-up at 1 week and 1 year after PVP	• Technical success of PVP • Imaging outcomes: cement filling, vertebral height ratio (A/B), stability • Safety: no serious complications, no new compression fractures or hemangioma progression during follow-up	Retrospective observational case series
CLINICAL EFFECTIVENESS OF PUNCTURE METHODS FOR THE TREATMENT OF VERTEBRAL BODY FRACTURES AND HEMANGIOMAS	2015	https://www.scopus.com/inward/record.uri?eid=2-s2.0-84938507922&partnerID=40&md5=56d2cf122dcb244d110f86741824a5c7	Byval'tsev, V.A		24 vertbroplasty and 18 stenoplasty	Stenoplasty with implantation of expanding titanium cage	Percutaneous vertebroplasty	Pain relief (VAS), quality of life improvement (ODI), patient satisfaction (Macnab), surgery duration, complication rate	cohort study
