## Supplementary File 6 for "Vertebral Augmentation for Symptomatic Vertebral Hemangiomas: A Systematic Review and Meta-analysis of Pain Relief, Cement Leakage, and Recurrence"

### Sheet: Excluded_FullText
Title	DOI	Authors	Year	Journal	Origin	Study Design	Reason for Exclusion
Vertebral Hemangiomas: Prevalence, new classification and natural history. magnetic resonance imaging-based retrospective longitudinal study	10.1177/19714009221098115	Abul-Kasim, K.	2023	Neuroradiology Journal	Sweaden	Cross-sectional & Longitudinal	treatment of hemangioma is not discussed
Intrasomatic injection of corticosteroid followed by vertebroplasty increases early pain relief rather than vertebroplasty alone in vertebral bone neoplasms: preliminary experience	10.1007/s00256-011-1300-6	Basile, A.	2012	Skeletal Radiol	Italy / Greece (Multi-center)	prospective RCT	not about hemangioma- discusses malignancies
THORACIC ATYPICAL HEMANGIOMAS: DIAGNOSIS AND MANAGEMENT-A SINGLE CENTER EXPERIENCE	10.4274/jtss.galenos.2025.87587	Bozyigit, B.	2025	Journal of Turkish Spinal Surgery	Turkey (İzmir, Istanbul)	Retrospective Longitudinal Study-cohort	conservative care only- only one patient went through vertebroplasty and it was not a hemangioma case
[Safety and efficacy of kyphoplasty in the treatment of tumoral disease of the spine]	10.1016/j.recot.2015.05.003	García-Maroto, R.	2015	Rev Esp Cir Ortop Traumatol	Spain(Madrid)	Retrospective Case Series	not about hemangioma- discusses malignancies
Vertebral hemangiomas: a review on diagnosis and management	10.1186/s13018-024-04799-5	Kato, K.	2024	Journal of Orthopaedic Surgery and Research	USA (Iowa City, Iowa) — University of Iowa Hospitals and Clinics	review article	unacceptable design
Percutaneous vertebroplasty: optimizing the procedure after treatment of 250 vertebral levels under fluoroscopic guidance	10.1007/s11547-009-0448-9	Pedicelli, A.	2009	Radiol Med	Italy (Rome) — Università Cattolica del Sacro Cuore, Policlinico A. Gemelli	Prospective Case Series	not specifically about hemangioma- only 2 of 250 patients diagnosed with hemangioma
Evaluation of Incidentally Detected Pathology Results of Patients with Vertebral Fracture Treated by Vertebroplasty and Kyphoplasty: A Retrospective Study	10.1016/j.wneu.2018.10.116	Uzunoglu, I.	2019	World Neurosurg	Turkey (İzmir)	Retrospective Case Series	not specifically about hemangioma- discusses Vertebral Fracture
Kyphoplasty: 2 Years of experience in a neurosurgery department	10.1016/j.surneu.2005.07.039	Atalay, B.	2005	Surgical Neurology	Turkey (Ankara) — Baskent University, Department of Neurosurgery	Retrospective Case Series	not specifically about hemangioma- only 3 of 57patients diagnosed with hemangioma without any seperated data for outcome
[Percutaneous cementing techniques of the spine -- chances and limits]	10.1007/s00132-003-0576-1	Berlemann, U.	2004	Orthopade	Germany (Hannover) — Medizinische Hochschule Hannover, Klinik für Unfallchirurgie	review article	unacceptable design
[Conventional and semi-open kyphoplasty]	10.1007/s00132-003-0575-2	Boszczyk, B. M.	2004	Orthopade	Germany (Murnau) — Berufsgenossenschaftliche Unfallklinik Murnau, Abteilung für Unfallchirurgie	Technical Review Article	unacceptable design
Midterm outcome after vertebroplasty: predictive value of technical and patient-related factors	10.1148/radiol.2273011930	Hodler, J.	2003	Radiology	USA (St. Louis, Missouri) — Washington University Medical Center, Mallinckrodt Institute of Radiology	Retrospective Case Series	not specifically about hemangioma- only 1 of 152 patients diagnosed with hemangioma
Efficacy and safety of ethanol injections in 18 cases of vertebral hemangioma: a mean follow-up of 2 years	10.1097/00007632-200107150-00015	Bas, T.	2001	Spine (Phila Pa 1976)	Spain (Valencia)	Prospective Case Series	cement vertebroplasty is not discussed. Ethanol injection alone is not in the pico.
Percutaneous alcohol embolization and vertebroplasty of a T2 aggressive vertebral hemangioma with prior embolization of dangerous arterial anastomoses	10.1136/jnis-2022-019036	Bonnet, B.	2023	Journal of NeuroInterventional Surgery (JNIS)	APHP Sorbonne University, Pitié-Salpêtrière Hospital, Paris	Case Report	unacceptable design
VERTEBROPLASTIA PERCUTÂNEA: Opção de tratamento para a fratura vertebral osteoporótica" (Percutaneous vertebroplasty: option of treatment for osteoporotic vertebral fracture	10.1590/S0004-282X2002000300025	Figueiredo, N.	2002	Arquivos de Neuro-Psiquiatria	Brazil	Retrospective Case Series	only one patient with hemangioma
Vertebral Hemangiomas: Yucesoy-Yilmaz Classification System with Corresponding Therapeutic Options	10.1016/j.wneu.2024.03.096	Yucesoy, K.	2024	World Neurosurgery	Turkey	Retrospective Case Series	data not differented for vertebroplasty
Present View on the Spinal Haemangioma" (Současný pohled na páteřní hemangiom	unknown	Adamkov, J.	2007	Časopis Lékařů Českých	Czech Republic (Hradec Králové) — University Hospital Hradec Králové, Department of Neurosurgery	Review Article	unacceptable design
"Evaluation of percutaneous vertebroplasty of 190 cases" (经皮椎体成形术190例疗效评价	10.3969/j.issn.1003-0034.2008.01.046	Zhao, G. (赵刚)	2008	China Journal of Orthopaedics and Traumatology (中国骨伤)	China (Luoyang, Henan) — Luoyang Traditional Chinese Orthopaedic and Traumatology Hospital	Retrospective Case Series	data not differented for vertebroplasty
Technical innovation. Additional value of a modified method of intraosseous venography during percutaneous vertebroplasty	10.2214/ajr.180.1.1800087	Peh, W. C. G.	2003	American Journal of Roentgenology			not hemangioma
Vertebroplasty - "state of the art"	10.1007/s00117-015-0013-6	Wilhelm, K.	2015				not hemangioma
Vertebroplasty and kyphoplasty: friends or foes?	10.1007/s11547-008-0301-6	Muto, M.	2008				not related
Anterior plate fixation in spine tumor surgery: Indications, technique, and results	https://www.scopus.com/inward/record.uri?eid=2-s2.0-0026021239&partnerID=40&md5=400d03bb2842fb1d1c4aab4ab77d9df1	Webb, J	1991				not related
Surgical treatment of aggressive vertebral hemangiomas	10.3171/2016.5.Focus16169	Vasudeva, V.S	2016				not related
Percutaneous vertebroplasty in the world of evidence based medicine	https://www.scopus.com/inward/record.uri?eid=2-s2.0-85122976253&partnerID=40&md5=82eec285e67cee680e43fef30f26d80f	Ryška, P.	2021				not related
Vertebral hemangiomas: Diagnosis, management, natural history and clinicopathological correlates in 86 patients	10.1016/s0090-3019(98)00007-x	Pastushyn, A.I	1998				not hemangioma
Percutaneous vertebroplasty in benign and malignant disease	10.1097/00013414-200112000-00005	Lin, D.D.M.	2001				not hemangioma
Minimally invasive reduction and internal stabilization of osteoporotic vertebral body fractures (Balloon Kyphoplasty)	10.1007/s00064-003-1083-6	Hillmeier, J.	2003				not related
Combined minimally invasive surgery for invasive vertebral hemangioma in thoracic spine	10.20184/j.cnki.Issn1005-8478.100729	Han, N.R	2024				not related
Transnasal approach for first cervical vertebra (C1) lateral mass cementoplasty	10.1016/j.diii.2022.06.011	Haffaf, I	2022				not hemangioma
Percutaneous vertebroplasty: indications, contraindications, technique, and complications	10.1080/02841850510021049	Guglielmi, G	2005				not related
Spinal Hemangiomas: Results of Surgical Management for Local Recurrence and Mortality in a Multicenter Study	10.1097/brs.0000000000000840	Goldstein, C.L	2015				not related
Augmentation techniques	10.1007/s00270-017-1725-y	Garnon, J.	2017				not hemangioma
Vertebroplasty and vertebral augmentation techniques	10.1053/j.tvir.2009.06.005	Eckel, T.S	2009				not related
Vertebroplasty and kyphoplasty: Introduction	https://www.scopus.com/inward/record.uri?eid=2-s2.0-33749017060&partnerID=40&md5=826fb526c8844ca5340c95cf040ae7b0	Cotten, A.	2006				not related
Curved Discography Needle for Percutaneous Cervical Spine Vertebroplasty: A Technical Note	10.1016/j.jvir.2019.10.013	Bousson, V	2020				not related
Vertebroplasty and Kyphoplasty	10.1016/j.pmr.2022.01.008	Boss, S	2022				not related
Vertebral Hemangiomas: Prevalence, new classification and natural history. magnetic resonance imaging-based retrospective longitudinal study	10.1177/19714009221098115	Abul-Kasim, K.	2023				not hemangioma
Intrasomatic injection of corticosteroid followed by vertebroplasty increases early pain relief rather than vertebroplasty alone in vertebral bone neoplasms: preliminary experience	10.1007/s00256-011-1300-6	Basile, A	2012				not related
THORACIC ATYPICAL HEMANGIOMAS: DIAGNOSIS AND MANAGEMENT-A SINGLE CENTER EXPERIENCE	10.4274/jtss.galenos.2025.87587	Bozyigit, B	2025				not hemangioma
[Safety and efficacy of kyphoplasty in the treatment of tumoral disease of the spine]	10.1016/j.recot.2015.05.003	García-Maroto, R	2015				not related
Vertebral hemangiomas: a review on diagnosis and management	10.1186/s13018-024-04799-5	Kato, K.	2024				not hemangioma
Percutaneous vertebroplasty: optimizing the procedure after treatment of 250 vertebral levels under fluoroscopic guidance	10.1007/s11547-009-0448-9	Pedicelli, A	2009				not hemangioma
Evaluation of Incidentally Detected Pathology Results of Patients with Vertebral Fracture Treated by Vertebroplasty and Kyphoplasty: A Retrospective Study	10.1016/j.wneu.2018.10.116	Uzunoglu, I	2019				4 vertebral hemangioma ( very low )
Is multimodal approach the preferable strategy for vertebral hemangioma management: Our experience with case series of nine patients	10.4103/jcvjs.jcvjs_90_22	A. K. S. Kandari	2026				not hemangioma
Optimization of Bone Cement Stiffness in Metastatic Vertebral Augmentation: Balancing Strength Restoration and Stress Redistribution	10.1007/s10439-025-03948-z	M. Fereydoonpour	2026				not hemangioma
Outcomes of percutaneous pedicle screw stabilization for metastatic spine disease: a 10-year experience	10.3171/2025.9.SPINE25795	R. A. Andrade-Almeida	2026				not related
